# Inflammatory protein profiling shows limited ability to distinguish sepsis from sepsis mimics

**DOI:** 10.64898/2026.10.10.26365202

**Authors:** Daisuke Kasugai, Hironoshin Onizuka, Atsushi Numaguchi, Takanori Yamamoto, Noritoshi Kato, Remi Sumiyoshi, Shoichi Fukui, Tomohiro Koga, Atsushi Kawakami, Wataru Fujii, Yutaka Kawahito, Shoichi Maruyama, Teppei Shimamura

**Author notes:** **Corresponding author** Daisuke Kasugai, MD, PhD, Department of Emergency and Critical Care Medicine, Nagoya University Graduate School of Medicine, 65 Tsurumai-cho, Showa-ku, Nagoya 466-8550, Japan.

## Abstract

Sepsis mimics resemble sepsis clinically but may require different treatments. We evaluated whether inflammatory protein profiles could distinguish these conditions in a retrospective case-control study using 4 prospective Japanese cohorts. The study included 34 adults with sepsis and 46 with sepsis mimics. We measured 92 proteins using Olink, assessed between-group differences with false discovery rate (FDR) adjustment, and evaluated 3 prediction models using repeated nested cross-validation. No protein met the FDR threshold; the lowest FDR-adjusted P value was 0.345. The primary elastic-net model had an area under the receiver operating characteristic curve of 0.442 (95% confidence interval, 0.315–0.574), based on cross-validation predictions averaged for each participant. Random forest and gradient boosting also showed no clear evidence of discrimination above chance. Confidence intervals included chance performance in both the all-serum and quality-control–Pass sensitivity analyses. In this cohort, a single measurement of an inflammation-focused protein panel showed limited discrimination between sepsis and sepsis mimics. Integration with clinical information and longitudinal measurements warrants further investigation.
