## Supplementary Data 3 for "Inflammatory protein profiling shows limited ability to distinguish sepsis from sepsis mimics"

### Sheet: All protein results
logFC	AveExpr	t	P.Value	adj.P.Val	B	protein	mean_positive	mean_negative	n_nonmissing	AUC	abs_logFC	higher_in
0.787395	6.8731	2.77292	0.0068995	0.345138	-3.99585	TNFRSF9	7.32585	6.53846	80	0.66688	0.787395	Sepsis
0.834196	10.6855	2.57255	0.0119302	0.345138	-4.08788	CXCL1	11.1652	10.331	80	0.676471	0.834196	Sepsis
0.337717	4.81632	2.39931	0.0187342	0.345138	-4.1634	LIF-R	5.01051	4.67279	80	0.636189	0.337717	Sepsis
0.473708	1.31006	2.37268	0.0200424	0.345138	-4.17465	IL-15RA	1.58244	1.10873	80	0.650895	0.473708	Sepsis
0.50352	7.03442	2.36904	0.0202274	0.345138	-4.17619	PD-L1	7.32394	6.82042	80	0.643223	0.50352	Sepsis
0.357123	6.30827	2.25629	0.0267619	0.345138	-4.22272	IL-10RB	6.51361	6.15649	80	0.63491	0.357123	Sepsis
0.369621	10.3458	2.23571	0.0281368	0.345138	-4.23102	uPA	10.5583	10.1887	80	0.668159	0.369621	Sepsis
0.637163	8.54315	2.14904	0.0346322	0.345138	-4.26532	CXCL6	8.90952	8.27236	80	0.631714	0.637163	Sepsis
0.951654	8.66823	2.11556	0.03747	0.345138	-4.27827	CCL20	9.21543	8.26378	80	0.627877	0.951654	Sepsis
0.368772	6.81502	2.02642	0.0460301	0.345138	-4.31197	LAP TGF-beta-1	7.02706	6.65829	80	0.626598	0.368772	Sepsis
0.578344	0.329576	2.01278	0.0474772	0.345138	-4.31702	IL-1 alpha	0.662124	0.08378	80	0.585038	0.578344	Sepsis
0.365096	5.66722	1.9962	0.0492892	0.345138	-4.32312	CD5	5.87715	5.51206	80	0.626598	0.365096	Sepsis
0.570945	11.9477	1.98378	0.0506856	0.345138	-4.32766	VEGFA	12.276	11.7051	80	0.622123	0.570945	Sepsis
0.707034	11.9334	1.96789	0.052521	0.345138	-4.33344	CCL19	12.3399	11.6329	80	0.647698	0.707034	Sepsis
0.444006	12.446	1.8838	0.0631989	0.38762	-4.36336	CD40	12.7013	12.2573	80	0.622123	0.444006	Sepsis
0.530655	6.42545	1.70016	0.092957	0.460996	-4.42482	TNFSF14	6.73057	6.19992	80	0.595269	0.530655	Sepsis
0.666378	5.62753	1.68388	0.0960757	0.460996	-4.43	TNF	6.0107	5.34432	80	0.590793	0.666378	Sepsis
0.315001	9.13423	1.67612	0.097591	0.460996	-4.43246	IL-18R1	9.31536	9.00036	80	0.601662	0.315001	Sepsis
0.623506	6.43034	1.67004	0.0987924	0.460996	-4.43438	EN-RAGE	6.78885	6.16535	80	0.620844	0.623506	Sepsis
0.392287	11.3359	1.64254	0.104376	0.460996	-4.44297	CCL23	11.5614	11.1691	80	0.597826	0.392287	Sepsis
0.538767	6.39412	1.63181	0.106622	0.460996	-4.44629	CASP-8	6.70391	6.16514	80	0.627877	0.538767	Sepsis
0.818367	9.51035	1.61491	0.110238	0.460996	-4.45147	IL8	9.98091	9.16255	80	0.613171	0.818367	Sepsis
0.662553	6.5322	1.56541	0.121407	0.481505	-4.4664	OSM	6.91317	6.25062	80	0.584399	0.662553	Sepsis
0.515499	11.1341	1.53698	0.128217	0.481505	-4.47478	HGF	11.4305	10.915	80	0.59335	0.515499	Sepsis
0.118046	10.2464	1.50646	0.135859	0.481505	-4.48362	CSF-1	10.3142	10.1962	80	0.591432	0.118046	Sepsis
0.935828	7.21686	1.50561	0.136078	0.481505	-4.48387	FGF-21	7.75496	6.81914	80	0.602302	0.935828	Sepsis
0.650427	1.63137	1.46806	0.14598	0.486057	-4.49452	IL-24	2.00537	1.35494	80	0.613171	0.650427	Sepsis
0.545631	6.07838	1.4609	0.14793	0.486057	-4.49653	IL-12B	6.39212	5.84649	80	0.606777	0.545631	Sepsis
0.357592	2.59095	1.4302	0.156527	0.496568	-4.50502	IL7	2.79656	2.43897	80	0.566496	0.357592	Sepsis
-0.341124	6.24686	-1.36201	0.176991	0.538698	-4.5233	ADA	6.05072	6.39184	80	0.581202	0.341124	Sepsis mimics
0.240828	5.01815	1.33717	0.184929	0.538698	-4.52975	CD6	5.15663	4.9158	80	0.590153	0.240828	Sepsis
0.448381	3.84171	1.32698	0.188263	0.538698	-4.53237	TGF-alpha	4.09953	3.65115	80	0.586317	0.448381	Sepsis
0.356267	9.66113	1.29956	0.197457	0.538698	-4.53931	IL18	9.86599	9.50972	80	0.598465	0.356267	Sepsis
0.0932629	0.647201	1.29007	0.200715	0.538698	-4.54169	IL-20RA	0.700827	0.607564	80	0.61509	0.0932629	Sepsis
0.194305	0.957629	1.25969	0.211464	0.538698	-4.54944	IL-22 RA1	1.06831	0.874004	79	0.624183	0.194305	Sepsis
0.887653	7.13081	1.25751	0.2122	0.538698	-4.54971	IL6	7.64121	6.75356	80	0.578645	0.887653	Sepsis
0.395037	9.93079	1.23255	0.221327	0.538698	-4.55572	MMP-10	10.1579	9.7629	80	0.555627	0.395037	Sepsis
0.280737	3.18709	1.22938	0.222506	0.538698	-4.55648	SLAMF1	3.34851	3.06777	80	0.607417	0.280737	Sepsis
0.273107	11.1159	1.20921	0.23012	0.542846	-4.56125	OPG	11.2729	10.9998	80	0.58376	0.273107	Sepsis
0.280539	12.2473	1.01239	0.31438	0.723074	-4.60388	MMP-1	12.4086	12.1281	80	0.568414	0.280539	Sepsis
0.205044	3.50095	0.927575	0.356398	0.799723	-4.62002	TNFB	3.61885	3.41381	80	0.556905	0.205044	Sepsis
0.464282	6.44765	0.863713	0.390309	0.813884	-4.63128	IL10	6.71461	6.25033	80	0.545396	0.464282	Sepsis
-0.277985	7.43992	-0.836748	0.405209	0.813884	-4.63581	FGF-19	7.28008	7.55807	80	0.551151	0.277985	Sepsis mimics
0.214303	6.97235	0.822231	0.413372	0.813884	-4.63818	CST5	7.09558	6.88127	80	0.546675	0.214303	Sepsis
0.220399	9.01281	0.777097	0.439377	0.813884	-4.64532	Flt3L	9.13953	8.91914	80	0.538363	0.220399	Sepsis
0.184482	11.9466	0.747833	0.456738	0.813884	-4.64973	MCP-1	12.0527	11.8682	80	0.542199	0.184482	Sepsis
0.102441	2.04853	0.703084	0.48403	0.813884	-4.65616	CCL28	2.10744	2.005	80	0.564578	0.102441	Sepsis
0.330194	2.75584	0.701231	0.485179	0.813884	-4.65642	IL-17A	2.9457	2.6155	80	0.582481	0.330194	Sepsis
0.180433	4.48637	0.697165	0.487706	0.813884	-4.65698	CX3CL1	4.59012	4.40969	80	0.519182	0.180433	Sepsis
0.35526	5.44342	0.691086	0.491497	0.813884	-4.65782	MCP-3	5.6477	5.29244	80	0.55243	0.35526	Sepsis
0.105229	6.33873	0.675824	0.501088	0.813884	-4.65989	CD244	6.39923	6.294	80	0.554987	0.105229	Sepsis
0.237904	9.79548	0.668803	0.505533	0.813884	-4.66082	MCP-2	9.93227	9.69437	80	0.539642	0.237904	Sepsis
-0.193372	6.34825	-0.65183	0.516366	0.813884	-4.66305	CD8A	6.23706	6.43043	80	0.500639	0.193372	Sepsis mimics
-0.124827	2.13599	-0.650467	0.517241	0.813884	-4.66323	GDNF	2.06421	2.18904	80	0.532609	0.124827	Sepsis mimics
0.186962	14.4325	0.646746	0.519634	0.813884	-4.6637	MCP-4	14.54	14.3531	80	0.544757	0.186962	Sepsis
0.0679756	0.650245	0.645793	0.520248	0.813884	-4.66383	IL-2RB	0.689331	0.621355	80	0.537724	0.0679756	Sepsis
0.381684	3.77692	0.642251	0.522533	0.813884	-4.66428	FGF-23	3.99639	3.61471	80	0.528133	0.381684	Sepsis
-0.136374	0.567991	-0.635872	0.526662	0.813884	-4.66509	IL13	0.489576	0.62595	80	0.550512	0.136374	Sepsis mimics
-0.0858837	0.116722	-0.62801	0.531773	0.813884	-4.66608	IL33	0.0673391	0.153223	80	0.482097	0.0858837	Sepsis mimics
-0.202168	5.13166	-0.618735	0.537836	0.813884	-4.66723	SIRT2	5.01542	5.21758	80	0.533887	0.202168	Sepsis mimics
-0.161703	3.17498	-0.615985	0.53964	0.813884	-4.66756	AXIN1	3.082	3.2437	80	0.490409	0.161703	Sepsis mimics
0.219143	9.012	0.591496	0.555844	0.824801	-4.6705	CXCL9	9.13801	8.91886	80	0.546036	0.219143	Sepsis
0.0594994	0.486749	0.571894	0.568986	0.826526	-4.67277	FGF-5	0.520961	0.461462	80	0.464834	0.0594994	Sepsis
0.280206	10.0306	0.553759	0.581277	0.826526	-4.6748	CXCL5	10.1917	9.91151	80	0.533887	0.280206	Sepsis
0.0767456	6.68815	0.549828	0.583958	0.826526	-4.67523	DNER	6.73228	6.65554	80	0.527494	0.0767456	Sepsis
-0.14118	5.71493	-0.507155	0.613431	0.855086	-4.67973	STAMBP	5.63375	5.77493	80	0.546675	0.14118	Sepsis mimics
0.0912182	8.55269	0.472187	0.638069	0.871899	-4.68314	TWEAK	8.60514	8.51392	80	0.505115	0.0912182	Sepsis
0.0773279	0.323006	0.463231	0.644447	0.871899	-4.68397	IL-10RA	0.367469	0.290142	80	0.560102	0.0773279	Sepsis
0.166752	8.81788	0.448664	0.654878	0.873171	-4.6853	CXCL11	8.91376	8.74701	80	0.548593	0.166752	Sepsis
0.112304	5.13794	0.434567	0.665038	0.87405	-4.68654	CDCP1	5.20251	5.09021	80	0.563939	0.112304	Sepsis
-0.119984	8.21519	-0.369952	0.712389	0.891684	-4.69173	ST1A1	8.1462	8.26618	80	0.537724	0.119984	Sepsis mimics
-0.0483039	-0.0184211	-0.356326	0.722527	0.891684	-4.69272	IL4	-0.0461959	0.00210804	80	0.525575	0.0483039	Sepsis mimics
0.0361839	-0.009619	0.354957	0.723549	0.891684	-4.69282	IL-20	0.0111868	-0.0249972	80	0.570972	0.0361839	Sepsis
-0.0346856	0.0271436	-0.351255	0.726314	0.891684	-4.69308	IL2	0.00719941	0.041885	80	0.516624	0.0346856	Sepsis mimics
0.0508474	0.704211	0.350449	0.726916	0.891684	-4.69314	ARTN	0.733449	0.682601	80	0.540921	0.0508474	Sepsis
0.0441169	1.37857	0.32757	0.744086	0.900736	-4.69469	NT-3	1.40393	1.35982	80	0.537724	0.0441169	Sepsis
-0.0799459	1.32094	-0.298165	0.766345	0.914275	-4.69653	TSLP	1.27497	1.35492	80	0.487852	0.0799459	Sepsis mimics
-0.0622653	3.06983	-0.258738	0.796497	0.914275	-4.69872	TRANCE	3.03403	3.09629	80	0.526854	0.0622653	Sepsis mimics
-0.0757386	10.7113	-0.246081	0.806245	0.914275	-4.69936	CXCL10	10.6677	10.7435	80	0.524936	0.0757386	Sepsis mimics
-0.0676517	0.534464	-0.24582	0.806447	0.914275	-4.69938	IL5	0.495564	0.563216	80	0.553708	0.0676517	Sepsis mimics
0.0114763	0.084587	0.237245	0.813069	0.914275	-4.69979	Beta-NGF	0.0911859	0.0797096	80	0.531969	0.0114763	Sepsis
-0.0391648	7.38774	-0.23488	0.814898	0.914275	-4.6999	TRAIL	7.36522	7.40438	80	0.52046	0.0391648	Sepsis mimics
-0.144893	8.94636	-0.206679	0.836782	0.927517	-4.70115	IFN-gamma	8.86305	9.00794	80	0.480818	0.144893	Sepsis mimics
-0.0336623	5.89915	-0.16799	0.867012	0.940498	-4.7026	CCL25	5.87979	5.91345	80	0.514706	0.0336623	Sepsis mimics
-0.0556448	8.16851	-0.162629	0.871218	0.940498	-4.70278	CCL4	8.13651	8.19216	80	0.511509	0.0556448	Sepsis mimics
0.0225837	6.02759	0.146873	0.883599	0.940498	-4.70327	CCL11	6.04058	6.01799	80	0.491368	0.0225837	Sepsis
-0.0655718	1.28575	-0.138753	0.889992	0.940498	-4.7035	LIF	1.24804	1.31361	80	0.539642	0.0655718	Sepsis mimics
0.0377191	5.70632	0.126557	0.899607	0.940498	-4.70382	4E-BP1	5.72801	5.69029	80	0.497442	0.0377191	Sepsis
0.0315466	7.97648	0.0818091	0.935001	0.966518	-4.70476	CCL3	7.99462	7.96307	80	0.5211	0.0315466	Sepsis
0.0260247	3.58267	0.06222	0.950542	0.971665	-4.70504	IL-17C	3.59764	3.57161	80	0.473146	0.0260247	Sepsis
-0.0115831	8.22683	-0.047537	0.962203	0.972776	-4.7052	SCF	8.22017	8.23175	80	0.506394	0.0115831	Sepsis mimics
0.000302084	0.44442	0.00182755	0.998546	0.998546	-4.70543	NRTN	0.444594	0.444292	80	0.530691	0.000302084	Sepsis

### Sheet: Read me
Supplementary Data 3	Primary analysis
Population	80 participants: 34 sepsis and 46 sepsis mimics
Scope	92 aggregate results; 92 proteins per comparison. No participant-level data or identifiers.
Direction	Sepsis minus the pooled sepsis-mimic group (primary) or named comparator (pairwise). NPX is Normalized Protein eXpression on a log2 scale.
logFC	Estimated mean NPX difference from the limma linear model; not a fold change on the linear scale.
AveExpr	Average NPX across participants included in the comparison.
t	Empirical Bayes moderated t statistic.
P.Value	Unadjusted two-sided P value for the group coefficient.
adj.P.Val	Benjamini–Hochberg FDR-adjusted P value across 92 proteins, separately within each comparison.
B	Limma log-odds of differential abundance.
protein	Olink assay/protein label.
mean_positive / mean_negative	Available-case mean NPX in sepsis / comparator.
n_nonmissing	Combined available-case sample count for the protein in the comparison.
AUC	Descriptive univariable AUROC with automatic direction; not cross-validated multivariable performance. No confidence interval is supplied for this descriptive quantity.
abs_logFC / higher_in	Absolute estimated NPX difference / group with the higher mean.
Primary group sizes	34 sepsis and 46 sepsis mimics; n_nonmissing reports the combined available-case count for each protein.
Ordering	adjusted P ascending, unadjusted P ascending, absolute difference descending, AUROC descending.
Precision	Source numeric precision retained; displayed decimals are formatting only.
Source	01_primary_limma_univariable_auc.csv
