## Supplementary Data 2 for "Inflammatory protein profiling shows limited ability to distinguish sepsis from sepsis mimics"

### Sheet: Protein results
Protein	n sepsis	n sepsis mimics	Mean NPX sepsis	SD NPX sepsis	Mean NPX sepsis mimics	SD NPX sepsis mimics	Mean difference NPX	Unadjusted P value	FDR-adjusted P value	Univariable AUROC
TNFRSF9	29	39	7.51211	1.33635	6.56702	1.23784	0.945086	0.00335636	0.258979	0.694076
IL-10RB	29	39	6.60399	0.670522	6.11031	0.735144	0.493678	0.00640968	0.258979	0.697613
LIF-R	29	39	5.02802	0.475191	4.61329	0.69894	0.414723	0.00871747	0.258979	0.66313
CXCL6	29	39	8.87653	1.10079	8.09023	1.53174	0.786295	0.0204211	0.258979	0.664014
LAP TGF-beta-1	29	39	7.01064	0.758015	6.54329	0.832041	0.467344	0.0207054	0.258979	0.657825
CD5	29	39	5.93197	0.82733	5.46031	0.805952	0.47166	0.0215625	0.258979	0.654288
VEGFA	29	39	12.3913	1.34094	11.65	1.35248	0.741383	0.0265145	0.258979	0.651636
uPA	29	39	10.5733	0.574396	10.1767	0.801841	0.396624	0.0281916	0.258979	0.664014
IL-15RA	29	39	1.62445	0.943515	1.14293	0.83959	0.481521	0.0298531	0.258979	0.649867
IL-1 alpha	29	39	0.806738	1.8202	0.0860008	0.866456	0.720737	0.0318184	0.258979	0.6145
CD40	29	39	12.8195	1.08086	12.2583	1.04926	0.561209	0.0338171	0.258979	0.646331
CXCL1	29	39	11.0363	1.28848	10.2707	1.58089	0.765587	0.0344257	0.258979	0.671088
PD-L1	29	39	7.39406	0.817159	6.9375	0.911619	0.456565	0.0365949	0.258979	0.635721
CD6	29	39	5.11244	0.78855	4.7485	0.69453	0.363939	0.0494501	0.324957	0.624226
CCL19	29	39	12.4336	1.63951	11.6582	1.6344	0.775375	0.0543096	0.328171	0.659593
TNFSF14	29	39	6.75434	1.28737	6.06832	1.57966	0.686021	0.0570732	0.328171	0.619805
OSM	29	39	7.06746	2.11557	6.16805	1.86465	0.899406	0.0636331	0.344368	0.616269
TGF-alpha	29	39	4.17389	1.81917	3.47486	1.3587	0.699028	0.0703402	0.359516	0.637489
IL-12B	29	39	6.44724	1.69313	5.70025	1.73627	0.746992	0.0766312	0.369676	0.634836
CCL20	29	39	9.25686	1.7827	8.40903	2.13147	0.84783	0.0823585	0.369676	0.606543
IL-18R1	29	39	9.37484	0.713786	9.03252	0.858696	0.342325	0.0869185	0.369676	0.616269
IL7	29	39	2.72415	1.09199	2.25194	1.14346	0.472205	0.0884009	0.369676	0.603006
CASP-8	29	39	6.87755	1.39901	6.29341	1.45411	0.584142	0.096721	0.386884	0.647215
CSF-1	29	39	10.3352	0.212092	10.1957	0.366707	0.139499	0.108112	0.41443	0.609195
IL-20RA	29	39	0.716723	0.251341	0.592406	0.294535	0.124317	0.118927	0.437651	0.648099
CCL23	29	39	11.6505	0.893618	11.252	1.18811	0.398503	0.132254	0.463558	0.583554
HGF	29	39	11.5187	1.33706	10.9592	1.66018	0.559431	0.136044	0.463558	0.597701
EN-RAGE	29	39	6.8241	1.54094	6.22895	1.87184	0.595153	0.161566	0.511131	0.612732
MMP-1	29	39	12.4152	1.22023	11.9788	1.3051	0.436315	0.161659	0.511131	0.612732
ADA	29	39	6.04577	1.23753	6.43801	1.09933	-0.392232	0.169116	0.511131	0.587091
IL-10RA	29	39	0.399416	0.771013	0.192135	0.432012	0.207282	0.172229	0.511131	0.581786
TNF	29	39	6.06073	2.18208	5.4547	1.5805	0.606037	0.181946	0.523096	0.564103
FGF-21	29	39	7.95283	2.73779	7.10478	2.65017	0.848049	0.195051	0.534103	0.596817
IL-22 RA1	29	38	1.08594	0.527179	0.867566	0.761818	0.218377	0.197386	0.534103	0.644283
TWEAK	29	39	8.54613	0.759463	8.31548	0.768223	0.230648	0.225705	0.577626	0.462423
IL18	29	39	9.97055	1.18368	9.6211	1.17027	0.349451	0.226028	0.577626	0.589744
IL13	29	39	0.386941	0.414674	0.653597	1.24258	-0.266656	0.2698	0.641854	0.535809
DNER	29	39	6.67135	0.493436	6.52106	0.595333	0.150287	0.286211	0.641854	0.57206
CST5	29	39	7.15728	1.19713	6.84247	1.2195	0.31481	0.288293	0.641854	0.570292
MMP-10	29	39	10.1473	1.37223	9.76508	1.56627	0.382247	0.2924	0.641854	0.450928
IL8	29	39	9.8036	2.04434	9.2254	2.47072	0.578201	0.301074	0.641854	0.587091
SLAMF1	29	39	3.29787	0.947323	3.03393	1.12163	0.263938	0.306893	0.641854	0.598585
TNFB	29	39	3.5416	0.86617	3.30754	0.973225	0.234056	0.307189	0.641854	0.581786
IL-2RB	29	39	0.707124	0.49734	0.586705	0.420291	0.120419	0.307517	0.641854	0.564987
CD244	29	39	6.36875	0.615615	6.19908	0.712291	0.169674	0.31395	0.641854	0.588859
FGF-19	29	39	7.18612	1.62927	7.55	1.48233	-0.36388	0.33457	0.669141	0.568523
IL-24	29	39	1.95267	1.91883	1.53539	1.92188	0.417278	0.371669	0.724519	0.603006
MCP-4	29	39	14.5024	1.25674	14.2174	1.37049	0.284997	0.37801	0.724519	0.575597
OPG	29	39	11.257	0.82255	11.0454	1.14454	0.211528	0.398712	0.748602	0.55084
Flt3L	29	39	9.13379	1.33393	8.87141	1.34909	0.26238	0.423385	0.779028	0.554377
IL6	29	39	7.72041	2.99739	7.2075	2.97038	0.512906	0.477878	0.824835	0.443855
TRANCE	29	39	3.06174	0.966324	2.89813	1.03472	0.163612	0.507756	0.824835	0.530504
SIRT2	29	39	5.02516	1.46225	5.26056	1.5045	-0.235397	0.51559	0.824835	0.531388
LIF	29	39	1.14583	1.49837	1.48421	2.55056	-0.338384	0.519968	0.824835	0.533156
CXCL9	29	39	9.28086	1.37106	9.05203	1.61736	0.228832	0.535678	0.824835	0.544651
CXCL11	29	39	9.02256	1.63426	8.77271	1.73741	0.249848	0.544147	0.824835	0.56145
CCL28	29	39	2.089	0.661403	1.98863	0.667743	0.100369	0.546017	0.824835	0.552608
IL2	29	39	0.0033331	0.370635	0.0687082	0.47376	-0.0653751	0.562373	0.824835	0.534925
CX3CL1	29	39	4.61189	1.26437	4.4464	1.09956	0.165487	0.563618	0.824835	0.488948
FGF-23	29	39	4.32808	2.98723	3.95172	2.48292	0.376364	0.566281	0.824835	0.473917
IL33	29	39	0.109628	0.346781	0.198916	0.76538	-0.0892881	0.568163	0.824835	0.534041
MCP-1	29	39	12.0441	1.13295	11.8916	1.11007	0.152589	0.577602	0.824835	0.464191
FGF-5	29	39	0.525531	0.445324	0.45952	0.480552	0.0660113	0.58305	0.824835	0.545535
Beta-NGF	29	39	0.0764441	0.144336	0.0478967	0.118865	0.0285475	0.587083	0.824835	0.566755
NT-3	29	39	1.34158	0.488148	1.26837	0.564186	0.0732086	0.589316	0.824835	0.557913
CDCP1	29	39	5.29788	0.965894	5.1637	1.0988	0.134178	0.600159	0.824835	0.564103
CXCL5	29	39	9.78406	2.10539	9.50668	2.24228	0.277375	0.600695	0.824835	0.541114
STAMBP	29	39	5.66013	1.24265	5.81567	1.32185	-0.155537	0.620768	0.839863	0.543767
TRAIL	29	39	7.34373	0.477034	7.26515	0.827255	0.078578	0.65235	0.869799	0.534925
IL-17C	29	39	3.42886	1.42945	3.61219	2.03009	-0.18333	0.674832	0.874985	0.50221
CCL11	29	39	5.99165	0.560262	5.92158	0.748789	0.0700679	0.677562	0.874985	0.540672
CCL4	29	39	8.04729	1.37348	8.2017	1.69175	-0.154409	0.684828	0.874985	0.505747
CD8A	29	39	6.25246	1.76239	6.38533	1.02872	-0.132876	0.694281	0.874985	0.519894
NRTN	29	39	0.487987	0.663965	0.418047	0.837557	0.0699396	0.713431	0.880963	0.576481
CXCL10	29	39	10.8038	1.15517	10.9152	1.4325	-0.111396	0.729505	0.880963	0.543767
GDNF	29	39	2.14234	0.717239	2.21868	1.01683	-0.0763395	0.730876	0.880963	0.496905
AXIN1	29	39	3.13612	1.18928	3.23205	1.15723	-0.0959254	0.737327	0.880963	0.501326
4E-BP1	29	39	5.71416	1.27834	5.81892	1.38619	-0.104758	0.748556	0.88118	0.534041
IL-17A	29	39	2.78588	1.70143	2.63129	2.39823	0.15459	0.76468	0.88118	0.574713
MCP-2	29	39	9.79567	1.10076	9.67634	1.97216	0.119325	0.767195	0.88118	0.525199
IFN-gamma	29	39	8.92781	3.02514	9.14895	3.33945	-0.221139	0.775821	0.88118	0.487179
IL10	29	39	6.73971	2.54218	6.62327	2.17634	0.116438	0.837125	0.93435	0.510168
CCL25	29	39	5.91858	0.854834	5.87627	0.967596	0.0423138	0.851802	0.93435	0.488064
SCF	29	39	8.09655	0.936718	8.05007	1.08472	0.0464771	0.853102	0.93435	0.487179
TSLP	29	39	1.28404	1.02266	1.23853	1.36125	0.045513	0.879338	0.951754	0.548187
CCL3	29	39	7.88981	1.40113	7.94636	1.9374	-0.0565567	0.892884	0.952788	0.526083
IL4	29	39	-0.0843003	0.582946	-0.0666418	0.571316	-0.0176585	0.90333	0.952788	0.512821
IL5	29	39	0.458536	0.771346	0.493557	1.56717	-0.0350211	0.911362	0.952788	0.600354
ARTN	29	39	0.736855	0.645495	0.723035	0.689588	0.0138203	0.93423	0.961883	0.511052
MCP-3	29	39	5.56091	2.20675	5.52026	2.31002	0.0406562	0.940972	0.961883	0.523431
IL-20	29	39	-0.0169562	0.266763	-0.0230754	0.529078	0.00611918	0.957081	0.967598	0.577365
ST1A1	29	39	8.11499	1.35616	8.11418	1.39446	0.000808789	0.998077	0.998077	0.512821

### Sheet: Notes
Supplementary Data 2	QC-Pass sensitivity analysis
Scope	Complete differential abundance results for all 92 proteins
Participants	68 participants: 29 with sepsis and 39 with sepsis mimics
Restriction	Exclude the 12 study samples assigned Warning in the original laboratory QC report
Units	NPX, Normalized Protein eXpression, on a log2 scale
Mean difference	Sepsis minus sepsis mimics
Statistical model	Protein-specific linear models with empirical Bayes moderation, implemented with limma in R
Multiple testing	Benjamini–Hochberg adjustment across all 92 proteins; FDR threshold 0.05
Ranking	Ascending FDR-adjusted P value, then ascending unadjusted P value
Missing measurement	One IL-22 RA1 measurement is missing; protein-specific available-case counts are reported
Univariable AUROC	Descriptive single-protein AUROC with direction selected automatically by pROC; distinct from cross-validated multivariable AUROC
Source	60-1046013025_NPX.csv and 60-1046013025_AR.pdf; adjudicated study-group mapping
Reproducible analysis	55_qc_pass_differential.R; results exported without rounding of stored numeric values
