## Supplementary Data 1 for "Inflammatory protein profiling shows limited ability to distinguish sepsis from sepsis mimics"

### Sheet: Protein results
protein	n_sepsis	n_sepsis_mimics	mean_npx_sepsis	mean_npx_sepsis_mimics	mean_difference_npx	p_value	fdr_adjusted_p_value	auroc
uPA	34	35	10.5583	10.0133	0.544971	0.00170809	0.0911592	0.728571
TNFRSF9	34	35	7.32585	6.34712	0.978731	0.00198172	0.0911592	0.716807
LIF-R	34	35	5.01051	4.58261	0.427899	0.00689423	0.127542	0.683193
CCL20	34	35	9.21543	7.93558	1.27985	0.00863535	0.127542	0.67563
CD5	34	35	5.87715	5.36106	0.516093	0.00911186	0.127542	0.684874
CXCL1	34	35	11.1652	10.2313	0.933884	0.00940366	0.127542	0.702521
PD-L1	34	35	7.32394	6.70862	0.615324	0.00970426	0.127542	0.673109
CCL19	34	35	12.3399	11.3952	0.944712	0.014859	0.170878	0.684874
EN-RAGE	34	35	6.78885	5.86177	0.927085	0.0221654	0.183914	0.667227
CSF-1	34	35	10.3142	10.1247	0.18954	0.0234289	0.183914	0.652101
IL-10RB	34	35	6.51361	6.11947	0.39415	0.024825	0.183914	0.64958
CXCL6	34	35	8.90952	8.18178	0.727746	0.0259858	0.183914	0.652941
VEGFA	34	35	12.276	11.5573	0.718671	0.0259878	0.183914	0.65042
CD40	34	35	12.7013	12.1332	0.568155	0.0315159	0.207104	0.652101
IL-15RA	34	35	1.58244	1.11572	0.466723	0.0358125	0.21965	0.65042
CCL23	34	35	11.5614	11.0241	0.537366	0.0416378	0.239417	0.62521
HGF	34	35	11.4305	10.6997	0.730855	0.0475651	0.257411	0.631092
CASP-8	34	35	6.70391	6.0537	0.650203	0.0577941	0.271308	0.643697
TNFSF14	34	35	6.73057	6.07967	0.650902	0.0580438	0.271308	0.613445
IL-18R1	34	35	9.31536	8.92976	0.385594	0.0625574	0.271308	0.628571
IL-12B	34	35	6.39212	5.6552	0.736921	0.0642738	0.271308	0.643697
LAP TGF-beta-1	34	35	7.02706	6.64533	0.38173	0.0668813	0.271308	0.613445
TNF	34	35	6.0107	5.23021	0.780488	0.0705124	0.271308	0.615966
IL8	34	35	9.98091	8.9684	1.01252	0.070776	0.271308	0.642017
OSM	34	35	6.91317	6.06414	0.849034	0.0776533	0.285764	0.60084
OPG	34	35	11.2729	10.8747	0.398196	0.103453	0.327909	0.617647
TGF-alpha	34	35	4.09953	3.4861	0.613427	0.103672	0.327909	0.613445
IL-1 alpha	34	35	0.662124	0.12978	0.532344	0.107027	0.327909	0.586555
IL-24	34	35	2.00537	1.24067	0.764704	0.113526	0.327909	0.639496
MCP-1	34	35	12.0527	11.6372	0.41548	0.113802	0.327909	0.601681
CD6	34	35	5.15663	4.83687	0.319762	0.115389	0.327909	0.622689
IL-20RA	34	35	0.700827	0.575663	0.125164	0.118353	0.327909	0.659664
MMP-10	34	35	10.1579	9.60461	0.553327	0.120645	0.327909	0.582353
IL10	34	35	6.71461	5.83979	0.874815	0.121184	0.327909	0.594958
Flt3L	34	35	9.13953	8.6888	0.450734	0.126748	0.333166	0.588235
SLAMF1	34	35	3.34851	2.96948	0.379029	0.142384	0.363871	0.643697
IL6	34	35	7.64121	6.55831	1.08291	0.154098	0.383161	0.597479
FGF-21	34	35	7.75496	6.84508	0.909881	0.184366	0.442589	0.601681
CST5	34	35	7.09558	6.7422	0.353381	0.187619	0.442589	0.566387
MCP-4	34	35	14.54	14.1659	0.374103	0.227486	0.523218	0.592437
IL5	34	35	0.495564	0.295466	0.200098	0.237674	0.533317	0.584874
CD244	34	35	6.39923	6.20358	0.195649	0.25726	0.554559	0.605042
IL-17A	34	35	2.9457	2.38188	0.563816	0.259196	0.554559	0.62605
IL7	34	35	2.79656	2.49781	0.298758	0.270955	0.558605	0.538655
IL18	34	35	9.86599	9.52884	0.337145	0.273231	0.558605	0.595798
IL-22 RA1	34	34	1.06831	0.887231	0.181079	0.292569	0.577695	0.621972
FGF-23	34	35	3.99639	3.31912	0.677275	0.295127	0.577695	0.563866
TWEAK	34	35	8.60514	8.39353	0.211609	0.308726	0.583212	0.458824
MCP-2	34	35	9.93227	9.54423	0.388044	0.310624	0.583212	0.570588
TNFB	34	35	3.61885	3.37952	0.239329	0.321082	0.586706	0.572269
CCL28	34	35	2.10744	1.95689	0.150549	0.325879	0.586706	0.57479
MMP-1	34	35	12.4086	12.1139	0.29465	0.331616	0.586706	0.563866
ADA	34	35	6.05072	6.2935	-0.242784	0.36853	0.639713	0.447899
CX3CL1	34	35	4.59012	4.34373	0.246394	0.3792	0.64174	0.536975
4E-BP1	34	35	5.72801	5.45884	0.26917	0.383649	0.64174	0.547059
IL-2RB	34	35	0.689331	0.597131	0.0921994	0.425319	0.698739	0.557983
CCL11	34	35	6.04058	5.91583	0.124751	0.439659	0.709626	0.551681
FGF-5	34	35	0.520961	0.434733	0.0862286	0.459864	0.729439	0.557143
SCF	34	35	8.22017	8.04354	0.176629	0.485771	0.757473	0.544538
IL13	34	35	0.489576	0.639427	-0.149851	0.52136	0.786452	0.563866
AXIN1	34	35	3.082	3.26978	-0.187784	0.521452	0.786452	0.492437
CDCP1	34	35	5.20251	5.03223	0.17028	0.549524	0.809667	0.589076
IL-20	34	35	0.0111868	-0.053876	0.0650628	0.554446	0.809667	0.606723
IL2	34	35	0.00719941	0.0684771	-0.0612777	0.569809	0.819101	0.529412
CXCL5	34	35	10.1917	9.89577	0.295945	0.584932	0.820121	0.528571
MCP-3	34	35	5.6477	5.35172	0.295973	0.595143	0.820121	0.544538
NT-3	34	35	1.40393	1.331	0.0729327	0.597262	0.820121	0.544538
DNER	34	35	6.73228	6.65577	0.0765175	0.616094	0.822526	0.510084
IL-10RA	34	35	0.367469	0.27473	0.0927391	0.616894	0.822526	0.577311
CXCL9	34	35	9.13801	8.95605	0.181955	0.656714	0.863109	0.536975
LIF	34	35	1.24804	1.05522	0.192825	0.676593	0.874334	0.582353
NRTN	34	35	0.444594	0.372397	0.0721964	0.684262	0.874334	0.572269
CCL3	34	35	7.99462	7.83249	0.162128	0.70299	0.875436	0.562185
CCL25	34	35	5.87979	5.79571	0.0840829	0.704155	0.875436	0.534454
TSLP	34	35	1.27497	1.38432	-0.109345	0.714393	0.876322	0.478992
IL33	34	35	0.0673391	0.0997874	-0.0324483	0.729956	0.883631	0.498319
IL-17C	34	35	3.59764	3.48281	0.114826	0.803709	0.944855	0.554622
ARTN	34	35	0.733449	0.694225	0.039224	0.804612	0.944855	0.533613
CXCL11	34	35	8.91376	8.81908	0.0946832	0.811343	0.944855	0.537815
ST1A1	34	35	8.1462	8.21596	-0.069763	0.835393	0.960702	0.522689
CXCL10	34	35	10.6677	10.7236	-0.0559198	0.866784	0.96841	0.527731
CD8A	34	35	6.23706	6.18597	0.0510916	0.875172	0.96841	0.570588
GDNF	34	35	2.06421	2.03694	0.0272686	0.877067	0.96841	0.494118
IL4	34	35	-0.0461959	-0.0641426	0.0179467	0.89962	0.96841	0.503361
CCL4	34	35	8.13651	8.18199	-0.0454794	0.903831	0.96841	0.519328
STAMBP	34	35	5.63375	5.60183	0.0319234	0.905252	0.96841	0.526891
TRANCE	34	35	3.03403	3.05656	-0.0225289	0.930575	0.976492	0.485714
FGF-19	34	35	7.28008	7.30519	-0.0251108	0.941026	0.976492	0.515126
TRAIL	34	35	7.36522	7.35458	0.0106367	0.951697	0.976492	0.508403
Beta-NGF	34	35	0.0911859	0.0941909	-0.00300497	0.955264	0.976492	0.502521
IFN-gamma	34	35	8.86305	8.89026	-0.0272126	0.971983	0.982664	0.496639
SIRT2	34	35	5.01542	5.00944	0.00597301	0.985321	0.985321	0.497479

### Sheet: Read me
Supplementary Data 1	All-serum differential protein analysis
Population	69 participants: 34 sepsis and 35 sepsis mimics
Assays	92 proteins from the Olink Target 96 Inflammation panel
NPX	Normalized Protein eXpression on a log2 scale
Mean difference	Sepsis minus sepsis mimics; numeric precision retained
P values	Limma empirical Bayes linear model; Benjamini-Hochberg adjustment across 92 proteins
AUROC	Descriptive univariable AUROC with automatic direction; not cross-validated multivariable performance
Missing values	Available-case counts and means are reported for each protein
Ordering	Ascending adjusted P value, then ascending unadjusted P value
Source	Supplementary_Data_1_all_serum_differential_results.csv
Data scope	Aggregate protein-level results only; no participant-level measurements or identifiers
